# RISK FACTORS FOR INFECTION AND HEALTH IMPACTS OF THE COVID-19 PANDEMIC IN PEOPLE WITH AUTOIMMUNE DISEASES

**DOI:** 10.1101/2021.02.03.21251069

**Authors:** Kathryn C. Fitzgerald, Christopher A. Mecoli, Morgan Douglas, Samantha Harris, Berna Aravidis, Jemima Albayda, Elias S. Sotirchos, Ahmet Hoke, Ana-Maria Orbai, Michelle Petri, Lisa Christopher-Stine, Alan N. Baer, Julie J. Paik, Brittany L. Adler, Eleni Tiniakou, Homa Timlin, Pavan Bhargava, Scott D. Newsome, Arun Venkatesan, Vinay Chaudhry, Thomas E. Lloyd, Carlos A. Pardo, Barney J. Stern, Mark Lazarev, Brindusa Truta, Shiv Saidha, Edward S. Chen, Michelle Sharp, Nisha Gilotra, Edward K. Kasper, Allan C. Gelber, Clifton O. Bingham, Ami A. Shah, Ellen M. Mowry

**Affiliations:** Department of Neurology, Johns Hopkins School of Medicine, Baltimore, MD, USA; Department of Epidemiology, Johns Hopkins Bloomberg School of Public Health, Baltimore, MD, USA; Division of Rheumatology, Department of Medicine, Johns Hopkins School of Medicine, Baltimore, MD, USA; Division of Gastroenterology and Hepatology, Department of Medicine, Johns Hopkins School of Medicine, Baltimore, MD, USA; Division of Pulmonary and Critical Care Medicine, Johns Hopkins School of Medicine, Baltimore, MD, USA; Department of Cardiology, Johns Hopkins School of Medicine, Baltimore, MD, USA

## Abstract

**Background:** People with autoimmune or inflammatory conditions who take immunomodulatory/suppressive medications may have a higher risk of novel coronavirus disease 2019 (COVID-19). Chronic disease care has also changed for many patients, with uncertain downstream consequences.

**Objective:** Assess whether COVID-19 risk is higher among those on immunomodulating or suppressive agents and characterize pandemic-associated changes to care.

**Design:** Longitudinal registry study

**Participants:** 4666 individuals with autoimmune or inflammatory conditions followed by specialists in neurology, rheumatology, cardiology, pulmonology or gastroenterology at Johns Hopkins

**Measurements:** Periodic surveys querying comorbidities, disease-modifying medications, exposures, COVID-19 testing and outcomes, social behaviors, and disruptions to healthcare

**Results:** A total of 265 (5.6%) developed COVID-19 over 9 months of follow-up (April-December 2020). Patient characteristics (age, race, comorbidity, medication exposure) were associated with differences in social distancing behaviors during the pandemic. Glucocorticoid exposure was associated with higher odds of COVID-19 in multivariable models incorporating behavior and other potential confounders (OR: 1.43; 95%CI: 1.08, 1.89). Other medication classes were not associated with COVID-19 risk. Diabetes (OR: 1.72; 95%CI: 1.08, 2.73), cardiovascular disease (OR: 1.68; 95%CI: 1.24, 2.28), and chronic kidney disease (OR: 1.76; 95%CI: 1.04, 2.97) were each associated with higher odds of COVID-19. Pandemic-related disruption to care was common. Of the 2156 reporting pre-pandemic utilization of infusion, mental health or rehabilitative services, 975 (45.2%) reported disruptions. Individuals experiencing changes to employment or income were at highest odds of care disruption.

**Limitations:** Results may not be generalizable to all patients with autoimmune or inflammatory conditions. Information was self-reported.

**Conclusions:** Exposure to glucocorticoids may increase risk of COVID-19 in people with autoimmune or inflammatory conditions. Disruption to healthcare and related services was common. Those with pandemic-related reduced income may be most vulnerable to care disruptions.
