## Supplementary material for "RISK FACTORS FOR INFECTION AND HEALTH IMPACTS OF THE COVID-19 PANDEMIC IN PEOPLE WITH AUTOIMMUNE DISEASES": eTable

### Sheet: eTable1
eTable 1. Participants in COVID-RIMS by Eligible Disorders
COVID-RIMS Eligible Disorders	No. of participants	COVID+
Ankylosing spondylitis	58	6
Antiphospholipid antibody syndrome	79	0
Antisynthetase syndrome	41	2
Autoimmune necrotizing myopathy	28	2
Chronic inflammatory demyelinating polyneuropathy	64	6
Gout,pseudogout	73	4
Inflammatory bowel disease	268	12
Lupus, SLE	510	31
Mixed connective tissue disease	43	4
Multiple sclerosis	878	51
Myasthenia gravis	17	0
Myelitis	176	12
Neuromyelitis Optica Spectrum Disorder	40	3
Polymyalgia rheumatica	59	5
Polymyositis or Dematomyositis	281	18
Psoriasis	196	9
Psoriatic arthritis	208	16
Rheumatoid arthritis	545	30
Sarcoidosis	310	17
Scleroderma, systemic sclerosis	426	23
Scleromyxedema	13	0
Sjogren's syndrome	741	39
Spondyloarthropathy	88	8
Stiff person syndrome	51	1
Undifferentiated connective tissue disease	488	41
Undifferentiated inflammatory arthritis	116	9
Vasculitis	253	12

### Sheet: eTable2
eTable 2. Non-responders to initial survey invitation versus participants in COVID-RIMS
	Non-responders to initial survey invitation	COVID-RIMS participants	P value*
N, (%)	17850 (79.3)	4666 (20.7)
Age	53.59 (15.03)	55.10 (13.77)	<0.001
Male sex	4857 (27.2)	1086 (23.3)	<0.001
Race			<0.001
White	11275 (63.2)	3877 (83.1)
Asian	621 (3.5)	125 (2.7)
Black or African American	4722 (26.5)	447 (9.6)
Other	1032 (5.8)	171 (3.7)
Unknown	200 (1.1)	45 (1.0)
Hispanic or Latino	696 (3.9)	146 (3.3)	0.049
Area deprivation index	31.20 (24.36)	23.73 (20.35)	<0.001
*P value derived from univariate test of differences between groups using generalized linear models.

### Sheet: eTable3
eTable 3. Risk factors for COVID-19
	Univariate		Multivariable*
	OR (95% CI)	P value	OR (95% CI)	P value
Age (per 10y)	1.08 (1.04, 1.13)	<0.0001	1.14 (1.09, 1.20)	<0.0001
Male sex	0.86 (0.75, 0.99)	0.034715	0.77 (0.67, 0.89)	0.0004
Race
White	1.00 [ref]	-	1.00 [ref]	-
Asian	0.48 (0.33, 0.68)	<0.0001	0.50 (0.34, 0.72)	0.0002
Black/African American	0.52 (0.42, 0.63)	<0.0001	0.54 (0.44, 0.67)	<0.0001
Other	0.45 (0.33, 0.61)	<0.0001	0.47 (0.34, 0.64)	<0.0001
Unknown	0.86 (0.47, 1.56)	0.613744	0.90 (0.49, 1.65)	0.73
Low SES (<25th percentile of ADI)	0.72 (0.60, 0.88)	0.000941306	0.79 (0.65, 0.97)	0.024
Number of autoimmune/inflammatory conditions	0.92 (0.85, 1.01)	0.0750578	0.94 (0.86, 1.03)	0.164756
Number of autoimmune immune modulating agents exposed to in past year
0	1.00 [ref]	-	1.00 [ref]	-
1	0.94 (0.82, 1.08)	0.400031	0.94 (0.82, 1.09)	0.438699
2	1.00 (0.84, 1.19)	0.998682	1.01 (0.85, 1.21)	0.894834
3+	0.77 (0.64, 0.93)	0.00565921	0.80 (0.65, 0.97)	0.022656
Obesity	0.97 (0.85, 1.10)	0.628585	0.96 (0.84, 1.10)	0.560251
Number of comorbidities**	0.92 (0.88, 0.97)	0.0018762	0.92 (0.87, 0.97)	0.00323034
Working onsite	2.05 (1.78, 2.37)	<0.0001	2.28 (1.96, 2.65)	<0.0001
Current smoker	0.76 (0.56, 1.03)	0.0803165	0.81 (0.59, 1.11)	0.19136
*Mututally adjusted for all variables included in the table.
**includes diabetes, CVD, COPD, interstitial lung disease, stroke, asthma, CKD, hypertension, cancer

### Sheet: eTable4
eTable 4. Common comorbidities and risk of COVID-19
	Univariate		Model 1*		Model 2**
	OR (95% CI)	P value	OR (95% CI)	P value	OR (95% CI)	P value
Hypertension	0.88 (0.67, 1.16)	0.364	1.01 (0.75, 1.35)	0.95304	0.89 (0.66, 1.21)	0.464
Diabetes	1.44 (0.91, 2.26)	0.1184	1.72 (1.08, 2.73)	0.023206	1.61 (0.99, 2.60)	0.0543
CVD	1.37 (1.03, 1.84)	0.0335	1.68 (1.24, 2.28)	0.0008	1.57 (1.14, 2.15)	0.00541
Stroke	1.00 (0.50, 1.97)	0.9911	1.09 (0.55, 2.18)	0.80062	0.90 (0.44, 1.82)	0.761
CKD	1.63 (0.97, 2.72)	0.0637	1.76 (1.04, 2.97)	0.035033	1.54 (0.90, 2.64)	0.117
Cancer	0.93 (0.62, 1.38)	0.7078	1.12 (0.74, 1.69)	0.595171	1.04 (0.68, 1.58)	0.859
Lung disease	1.23 (0.85, 1.77)	0.2732	1.43 (0.98, 2.09)	0.062459	1.30 (0.88, 1.91)	0.189
Asthma	1.30 (0.95, 1.78)	0.102	1.24 (0.90, 1.71)	0.178245	1.17 (0.84, 1.61)	0.351
Obesity	0.88 (0.67, 1.17)	0.3756	0.85 (0.64, 1.13)	0.255097	0.84 (0.63, 1.12)	0.236
*Model 1 adjusts additionally adjusts for age, sex, race, SES, working onsite, in person socialization, smoking status.
*Model 2 adjusts for Model 1 covariates as well as all comorbidities included in the table.

### Sheet: eTable5
eTable 5. Glucocorticoid dose and risk of COVID-19 stratified by disorder
	N cases used <1y	Total N used <1y	OR* (95% CI)	P value
Predisone equivalent dose**
No exposure	180	3546	1.00 [ref]	-
0.5mg/day - 7.5mg/day	32	404	1.57 (1.06, 2.34)	0.026
7.5 mg/day - 60 mg/day	28	334	1.60 (1.05, 2.44)	0.03
>60 mg/day	7	67	1.95 (0.87, 4.39)	0.105
Missing dosage information	18	315	1.10 (0.66, 1.82)	0.71
*adjusted for age, sex, race, low SES, working onsite, in person socialization during the pandemic, number of comorbidities, number of autoimmune diagnoses, obesity, current smoking status.
**includes exposure to prednisone, methylprednisolone, and dexamethasone. Methylprednisolone dosages converted to prednisone equivalent dose by multiplying by 1.3 (e.g., 1mg methylprednisolone =1.3mg prednisone); dexamethasone dosages converted to prednisone equivalent dose by multiplying by 6.7 (e.g., 1mg dexamethasone =6.7mg prednisone);

### Sheet: eTable6
eTable 5. Medication classes and risk of COVID-19 stratified by disorder
	No. of participants	COVID+ cases*	Any therapy in the past year					Glucocorticoids				Any biologic				Other csDMDs				B-cell depleting bDMD				HCQ				Stong immunosuppresant				TNFi bDMD		Other biologic		IVIG, plasmapheresis
COVID-RIMS Eligible Disorders				N cases used <1y*	Total N used <1y	OR** (95% CI)	P value	N cases used <1y	Total N used <1y	OR** (95% CI)	P value	N cases used <1y	Total N used <1y	OR** (95% CI)	P value	N cases used <1y	Total N used <1y	OR** (95% CI)	P value	N cases used <1y	Total N used <1y	OR** (95% CI)	P value	N cases used <1y	Total N used <1y	OR** (95% CI)	P value	N cases used <1y	Total N used <1y	OR** (95% CI)	P value	N cases used <1y	Total N used <1y	N cases used <1y	Total N used <1y	N cases used <1y	Total N used <1y
Ankylosing spondylitis	58	6		5	41	-	-	1	10	-	-	5	37	-	-	3	11	-	-	0	2	-	-	1	4	-	-	1	5	-	-	4	33	1	6	0	3
Antiphospholipid antibody syndrome	64	2		0	23	-	-	0	12	-	-	0	4	-	-	0	4	-	-	0	3	-	-	0	2	-	-	0	11	-	-	0	1	0	1	2	33
Antisynthetase syndrome	79	0		0	59	-	-	0	22	-	-	0	7	-	-	0	3	-	-	0	4	-	-	0	51	-	-	0	12	-	-	0	1	0	2	0	2
Autoimmune necrotizing myopathy	41	2		2	34	-	-	1	17	-	-	1	19	-	-	0	8	-	-	1	14	-	-	1	8	-	-	2	24	-	-	0	4	0	3	1	12
Chronic inflammatory demyelinating polyneuropathy	58	6		5	41	-	-	1	10	-	-	5	37	-	-	3	11	-	-	0	2	-	-	1	4	-	-	1	5	-	-	4	33	1	6	0	3
Gout,pseudogout	73	4		3	34	-	-	2	17	-	-	0	11	-	-	1	16	-	-	0	5	-	-	1	13	-	-	0	8	-	-	0	8	0	1	0	5
Inflammatory bowel disease	268	12		11	188	1.24 (0.67, 2.32)	0.489291	4	56	-	-	8	160	-	-	1	22	-	-	0	4	-	-	0	9	-	-	2	44	-	-	5	101	4	67	0	5
Mixed connective tissue disease	43	4		3	36	-	-	1	14	-	-	2	8	-	-	1	10	-	-	1	6	-	-	2	23	-	-	1	12	-	-	0	1	1	2	1	3
Myasthenia gravis	17	0		0	2	-	-	0	11	-	-	0	7	-	-	0	2	-	-	0	4	-	-	0	2	-	-	0	9	-	-	0	3	0	2	0	8
Multiple sclerosis	878	51		33	587	0.79 (0.58, 1.06)	0.117472	7	101	-	-	16	295	0.92 (0.68, 1.26)	0.892	16	295	0.73 (0.51, 1.04)	0.084	10	214	0.65 (0.39, 1.06)	0.08	0	23	-	-	2	17	-	-	1	8	6	93	1	15
Myelitis	176	12		5	74	-	-	4	32	-	-	2	30	-	-	2	21	-	-	1	17	-	-	0	11	-	-	1	13	-	-	0	7	1	6	1	6
Polymyositis or Dematomyositis	281	18		16	213	1.30 (0.72, 2.35)	0.389167	9	108	-	-	4	61	-	-	9	59	-	-	2	42	-	-	4	62	-	-	6	124	-	-	0	8	2	19	6	75
Neuromyelitis Optica Spectrum Disorder	40	3		2	35	-	-	1	11	-	-	1	26	-	-	0	2	-	-	1	24	-	-	0	6	-	-	1	10	-	-	0	1	0	3	0	3
Psoriatic arthritis	208	16		13	141	0.74 (0.37, 1.48)	0.396479	3	40	-	-	8	97	-	-	6	61	-	-	0	5	-	-	1	14	-	-	0	7	-	-	5	62	3	37	0	4
Polymyalgia rheumatica	59	5		4	32	-	-	4	28	2.30 (0.63, 8.41)	0.209332	1	11	-	-	0	8	-	-	1	2	-	-	0	2	-	-	0	8	-	-	0	4	0	5	0	8
Psoriasis	196	9		6	117	-	-	1	29	-	-	3	71	-	-	4	47	-	-	0	5	-	-	1	15	-	-	0	8	-	-	1	44	2	24	0	4
Rheumatoid arthritis	545	30		27	441	1.34 (0.89, 2.03)	0.158227	18	187	1.33 (0.92, 1.92)	0.127516	16	252	0.96 (0.66, 1.41)	0.841	16	260	1.55 (1.07, 2.24)	0.021	2	44	-	-	7	160	-	-	3	40	-	-	9	135	6	109	0	16
Sarcoidosis	310	17		14	195	1.51 (0.86, 2.66)	0.155153	13	147	2.30 (1.45, 3.64)	0.000401414	3	50	-	-	2	44	-	-	1	10	-	-	4	46	-	-	4	64	-	-	2	40	0	6	1	9
Scleromyxedema	13	0		0	7	-	-	0	4	-	-	0	1	-	-	0	3	-	-	0	1	-	-	0	3	-	-	0	1	-	-	0	1	0	1	0	6
Sjogren's syndrome	741	39		29	481	1.46 (1.01, 2.11)	0.0429144	18	178	1.58 (1.16, 2.16)	0.00374123	7	118	-	-	11	126	1.58 (1.15, 2.18)	0.00455808	1	55	-	-	18	303	1.17 (0.85, 1.63)	0.336618	10	131	1.00 (0.66, 1.50)	0.994	3	45	3	40	2	55
Lupus, SLE	510	31		26	406	0.94 (0.65, 1.37)	0.756827	15	154	1.54 (1.08, 2.20)	0.0165948	6	56	-	-	4	47	-	-	3	39	-	-	19	349	0.88 (0.60, 1.28)	0.489911	9	118	-	-	3	12	2	16	4	25
Spondyloarthropathy	88	8		7	62	-	-	3	25	-	-	4	41	-	-	2	22	-	-	0	1	-	-	2	13	-	-	2	5	-	-	4	36	0	5	0	4
Stiff person syndrome	51	1		0	18	-	-	0	5	-	-	0	11	-	-	0	2	-	-	0	11	-	-	0	2	-	-	0	5	-	-	0	3	0	1	0	22
Scleroderma, systemic sclerosis	426	23		14	225	1.23 (0.78, 1.95)	0.379677	3	58	-	-	3	39	-	-	1	47	-	-	0	19	-	-	6	83	-	-	6	114	-	-	0	9	3	19	1	22
Undifferentiated connective tissue disease	488	41		31	346	1.17 (0.76, 1.81)	0.473363	13	111	1.66 (1.13, 2.43)	0.0101028	6	45	-	-	7	58	-	-	2	27	-	-	20	270	0.61 (0.38, 0.98)	0.041	9	67	-	-	3	15	2	13	3	26
Undifferentiated inflammatory arthritis	116	9		6	85	-	-	1	32	-	-	1	32	-	-	3	42	-	-	0	5	-	-	2	36	-	-	0	14	-	-	1	17	0	13	0	3
Vasculitis	253	12		5	173	-	-	4	107	-	-	2	59	-	-	1	43	-	-	1	36	-	-	1	27	-	-	3	56	-	-	1	11	0	12	1	12
Pooled OR from RE Model				187	3064	1.13 (0.95, 1.34)	0.173	85	1120	1.45 (1.30, 1.62)	<0.0001	68	1138	0.94 (0.74, 1.20)	0.604	57	924	-***	-	21	457	-	-	65	1072	0.88 (0.61, 1.27)	0.5	44	682	-	-	30	435	25	368	15	261
P value for heterogeneity						0.223				0.812				0.875				0.002				-				0.079				-
*Individuals can have more than one disorder so stratified analyses are not mutally exclusive.
**OR are only estimated when at least 10 cases of COVID-19 occurred among those using a given therapy and are adjusted for age, sex, race, low SES, working onsite, in person socialization during the pandemic, number of comorbidities, obesity, current smoking status.
***Pooled odds ratio is not calculated due to significant heterogenetiy

### Sheet: eTable7
eTable 6. Individual medications and risk of COVID-19
Individual Therapy	Therapy category	N cases ever user	Total N ever user	OR** ever used	P value		N cases used >1y	Total N used >1y	OR** used >1 year	P value	N cases used <1y	Total N used <1y	OR** used <1 year	P value
belimumab	B cell | biologics	7	89	-	-		23	317	1.30 (0.83, 2.05)	0.2487	13	219	0.95 (0.53, 1.71)	0.86907
ocrelizumab	B cell | biologics	12	232	0.89 (0.49, 1.62)	0.7037		8	72	2.02 (0.95, 4.32)	0.0678	5	94	-	-
ofatumumab	B cell | biologics	2	32	-	-		0	3	-	-	2	34	-	-
rituximab	B cell | biologics	24	450	0.87 (0.56, 1.34)	0.5216		0	8	-	-	7	40	-	-
colchicine*	csDMARD	8	133	-	-		19	280	1.12 (0.68, 1.83)	0.6556	13	212	0.98 (0.55, 1.77)	0.95925
dimethyl fumarate	csDMARD	17	270	1.06 (0.63, 1.78)	0.8286		3	27	1.71 (0.50, 5.89)	0.395	4	62	-	-
diroximel fumarate	csDMARD	2	37	-	-		3	46	1.17 (0.36, 3.83)	0.7936	8	63	-	-
fingolimod*	csDMARD	3	112	-	-		0	2	-	-	3	34	-	-
glatiramer acetate	csDMARD	26	431	1.02 (0.66, 1.56)	0.9453		2	55	-	-	6	78	-	-
hydroxycloroquine	csDMARD	102	1672	0.95 (0.72, 1.24)	0.6856		9	124	-	-	3	44	-	-
interferon beta	csDMARD	20	327	1.11 (0.69, 1.79)	0.6651		5	78	-	-	12	139	1.56 (0.84, 2.90)	0.15595
leflunomide	csDMARD	17	225	1.28 (0.76, 2.15)	0.3475		1	7	-	-	2	31	-	-
methotrexate	csDMARD	71	1177	1.07 (0.80, 1.43)	0.6299		9	117	-	-	8	153	-	-
ozanimod*	csDMARD	2	33	-	-		0	2	-	-	2	35	-	-
peginterferon	csDMARD	1	58	-	-		0	4	-	0.9676	2	35	-	-
siponimod*	csDMARD	3	34	-	-		18	227	1.45 (0.87, 2.40)	0.1498	8	101	-	-
sulfasalazine	csDMARD	19	287	1.14 (0.70, 1.86)	0.6004		0	53	-	-	3	59	-	-
teriflunomide	csDMARD	5	85	-	-		17	291	1.01 (0.60, 1.69)	0.9726	9	140	-	-
dexamethasone	GCs	13	177	1.18 (0.66, 2.12)	0.5776		5	42	-	-	4	57	-	-
prednisone	GCs	158	2365	1.34 (1.02, 1.76)	0.037		37	600	1.01 (0.69, 1.47)	0.9777	65	1072	0.91 (0.67, 1.25)	0.57261
methylprednisolone	GCs	42	630	1.09 (0.76, 1.54)	0.6472		11	198	0.93 (0.50, 1.74)	0.8205	11	144	1.25 (0.66, 2.37)	0.49309
ivig	IVIG, plasmapharesis	24	411	1.03 (0.66, 1.60)	0.8976		16	238	1.26 (0.74, 2.15)	0.3927	4	89	-	-
scig	IVIG, plasmapharesis	4	81	-	-		10	185	0.97 (0.50, 1.87)	0.9313	14	226	1.07 (0.61, 1.89)	0.8013
plasmaphereisis	IVIG, plasmapharesis	4	112	-	-		7	94	-	-	10	131	1.26 (0.65, 2.45)	0.49548
abatacept	other biologics | biologics	13	166	1.39 (0.77, 2.51)	0.2702		0	33	-	-	2	47	-	-
alemtuzumab	other biologics | biologics	2	37	-	-		37	662	0.97 (0.67, 1.40)	0.8567	34	515	1.22 (0.83, 1.79)	0.31242
anakinra	other biologics | biologics	7	48	-	-		0	5	-	-	2	34	-	-
daclizumab	other biologics | biologics	3	38	-	-		20	263	1.37 (0.84, 2.24)	0.2008	27	382	1.25 (0.82, 1.91)	0.30456
eculizumab	other biologics | biologics	2	39	-	-		4	89	-	-	7	114	-	-
natalizumab*	other biologics | biologics	11	203	0.93 (0.49, 1.74)	0.8108		1	26	-	-	11	206	0.90 (0.48, 1.69)	0.74941
tofacitinib	other biologics | biologics	11	119	1.53 (0.81, 2.91)	0.1925		-	-	-	-	2	32	-	-
toclizumab	other biologics | biologics	8	113	-	-		0	1	-	-	2	32	-	-
ustekinumab	other biologics | biologics	7	130	-	-		0	16	-	-	1	42	-	-
vedolizumab*	other biologics | biologics	6	80	-	-		14	200	1.17 (0.66, 2.06)	0.5948	10	250	0.64 (0.33, 1.22)	0.17589
azathioprine*	Strong immunosuppressant	32	492	1.06 (0.72, 1.56)	0.7692		0	1	-	-	3	33	-	-
cladribine	Strong immunosuppressant	3	36	-	-		0	15	-	-	4	66	-	-
cyclophosphamide	Strong immunosuppressant	12	168	1.19 (0.64, 2.19)	0.5813		13	174	1.36 (0.76, 2.46)	0.2996	6	113	-	-
cyclosporine	Strong immunosuppressant	17	217	1.44 (0.85, 2.43)	0.1736		1	29	-	-	4	56	-	-
mercaptopurine*	Strong immunosuppressant	2	80	-	-		0	6	-	-	2	34	-	-
mitoxantrone	Strong immunosuppressant	2	39	-	-		4	28	-	-	7	91	-	-
mycophenolate*	Strong immunosuppressant	47	645	1.30 (0.93, 1.82)	0.1293		5	41	-	-	3	72	-	-
thalidomide	Strong immunosuppressant	2	40	-	-		3	39	-	-	4	91	-	-
adalimumab	TNFi | biologics	36	536	1.15 (0.80, 1.67)	0.4536		1	20	-	-	5	60	-	-
certolizumab	TNFi | biologics	11	109	1.85 (0.97, 3.53)	0.06		2	73	-	-	2	39	-	-
etanercept	TNFi | biologics	26	328	1.42 (0.93, 2.18)	0.1085		8	114	-	-	5	63	-	-
golimumab	TNFi | biologics	9	99	-	-		77	1372	1.11 (0.81, 1.53)	0.5051	81	993	1.67 (1.21, 2.30)	0.00168
infliximab	TNFi | biologics	22	342	1.07 (0.67, 1.68)	0.7862		26	400	1.07 (0.70, 1.64)	0.7562	16	230	1.11 (0.65, 1.90)	0.70002
*We performed a series of sensitivity analyses adjusting the classifications of the medicines: colchicine was removed from the csDMARD group, mercaptopurine, mycophenolate or azathioprine were reclassified as csDMARD, sphingosine-1-phosphate inhibitors (S1P; ozanimod, siponimod, fingolimod) were reclassified as strong immunosuppressant, and natalizumab and vedolizumab were removed from biologics …
**OR are only estimated when at least 10 cases of COVID-19 occurred among those using a given therapy and adjusted for age, sex, race, low SES, working onsite, in person socialization during the pandemic, number of comorbidities, number of autoimmune conditions, obesity, current smoking status.

### Sheet: eTable8
eTable 7. Predictors of interuptions in care for individual services
	Disruption in infusion services (341 of 1158)				Disruption in rehab services (623 of 1081)				Disruption in mental health services (211 of 731 cases)
	Univariate		Multivariable*		Univariate		Multivariable*		Univariate		Multivariable*
	OR (95% CI)	P value	OR (95% CI)	P value	OR (95% CI)	P value	OR (95% CI)	P value	OR (95% CI)	P value	OR (95% CI)	P value
Age, per 10 years	0.93 (0.85, 1.02)	0.136	0.94 (0.84, 1.05)	0.253	0.82 (0.74, 0.90)	<0.0001	0.85 (0.76, 0.95)	0.004	0.99 (0.88, 1.11)	0.835	1.00 (0.87, 1.15)	0.975
Male sex	0.76 (0.57, 1.02)	0.068	0.88 (0.64, 1.21)	0.423	0.62 (0.46, 0.83)	0.001	0.68 (0.50, 0.94)	0.018	0.98 (0.62, 1.53)	0.916	1.21 (0.74, 1.95)	0.448
Low SES	1.13 (0.71, 1.79)	0.598	1.08 (0.67, 1.76)	0.748	1.11 (0.72, 1.71)	0.625	1.00 (0.63, 1.58)	0.989	1.03 (0.62, 1.73)	0.898	1.06 (0.60, 1.88)	0.848
Race
White	1.00 [ref]	-	1.00 [ref]	-	1.00 [ref]	-	1.00 [ref]	-	1.00 [ref]	-	1.00 [ref]	-
Asian	1.64 (0.66, 4.05)	0.285	1.90 (0.73, 4.93)	0.188	1.29 (0.50, 3.30)	0.599	1.21 (0.45, 3.24)	0.7	0.59 (0.17, 2.11)	0.42	0.58 (0.15, 2.17)	0.415
Black/African American	1.29 (0.82, 2.02)	0.268	1.14 (0.70, 1.84)	0.598	0.97 (0.63, 1.49)	0.892	0.86 (0.54, 1.38)	0.539	1.46 (0.83, 2.56)	0.188	1.34 (0.71, 2.55)	0.365
Other	0.88 (0.42, 1.83)	0.727	0.74 (0.35, 1.59)	0.439	1.72 (0.90, 3.26)	0.099	1.56 (0.79, 3.05)	0.197	1.71 (0.76, 3.89)	0.197	1.27 (0.53, 3.01)	0.592
Unknown	0.82 (0.16, 4.08)	0.807	0.97 (0.18, 5.19)	0.974	0.75 (0.19, 3.02)	0.687	0.63 (0.14, 2.74)	0.538	1.03 (0.20, 5.35)	0.973	0.98 (0.18, 5.42)	0.982
Number of comorbidities	1.04 (0.94, 1.16)	0.439	1.05 (0.93, 1.19)	0.44	1.04 (0.94, 1.16)	0.395	1.10 (0.99, 1.24)	0.088	1.18 (1.03, 1.36)	0.02	1.15 (0.98, 1.35)	0.088
Obesity	0.72 (0.54, 0.96)	0.027	0.72 (0.54, 0.97)	0.031	1.00 (0.77, 1.30)	0.997	1.03 (0.78, 1.37)	0.81	0.89 (0.62, 1.27)	0.516	0.88 (0.60, 1.28)	0.5
History of depression	1.60 (1.15, 2.22)	0.005	1.34 (0.94, 1.92)	0.109	2.41 (1.72, 3.38)	<0.0001	2.11 (1.46, 3.04)	<0.0001	1.68 (1.20, 2.33)	0.002	1.48 (1.03, 2.12)	0.035
Moderate to severe anxiety	1.15 (0.85, 1.54)	0.368	1.00 (0.72, 1.38)	0.986	1.07 (0.81, 1.40)	0.648	0.85 (0.63, 1.15)	0.289	1.28 (0.93, 1.78)	0.135	1.18 (0.82, 1.70)	0.359
Number of autoimmune diagnoses	1.10 (0.93, 1.31)	0.254	1.05 (0.87, 1.25)	0.616	1.21 (1.02, 1.43)	0.031	1.20 (1.00, 1.44)	0.048	1.07 (0.84, 1.35)	0.585	0.97 (0.75, 1.25)	0.826
Ever treated with an immune-modulating medication	1.02 (0.60, 1.75)	0.931	1.09 (0.61, 1.94)	0.763	0.98 (0.67, 1.45)	0.934	0.77 (0.51, 1.16)	0.214	1.57 (0.90, 2.76)	0.114	1.58 (0.86, 2.89)	0.137
Working onsite	0.80 (0.58, 1.10)	0.164	0.81 (0.58, 1.15)	0.24	0.78 (0.56, 1.09)	0.145	0.68 (0.47, 0.98)	0.041	0.89 (0.60, 1.33)	0.563	0.76 (0.49, 1.20)	0.242
In person socializing over follow-up	0.83 (0.58, 1.18)	0.301	0.89 (0.62, 1.29)	0.554	0.83 (0.60, 1.14)	0.241	0.89 (0.63, 1.25)	0.495	1.24 (0.81, 1.91)	0.323	1.29 (0.81, 2.04)	0.285
In person socializing at baseline	0.75 (0.58, 0.97)	0.028	0.79 (0.60, 1.04)	0.088	0.71 (0.55, 0.91)	0.007	0.79 (0.60, 1.04)	0.098	0.78 (0.56, 1.08)	0.136	0.79 (0.55, 1.14)	0.213
COVID-19 infection	1.79 (1.06, 3.02)	0.028	1.52 (0.88, 2.63)	0.135	1.28 (0.79, 2.08)	0.313	1.15 (0.68, 1.94)	0.592	1.78 (1.01, 3.13)	0.048	1.58 (0.86, 2.92)	0.144
Change in ability to pay for disorder associated costs	1.89 (1.38, 2.60)	<0.0001	1.68 (1.20, 2.36)	0.003	1.73 (1.26, 2.36)	0.001	1.37 (0.97, 1.93)	0.072	2.44 (1.70, 3.51)	<0.0001	1.97 (1.33, 2.91)	0.001
Employment change due to COVID-19	1.31 (0.90, 1.91)	0.165	1.07 (0.71, 1.62)	0.735	1.44 (0.99, 2.10)	0.059	1.28 (0.84, 1.97)	0.253	1.65 (1.10, 2.47)	0.015	1.63 (1.04, 2.55)	0.034
*ORs are mutually adjusted for all variables in the table
					>
